# Shared Genetic Architecture Between Eating Disorders, Mental Health Conditions, and Cardiometabolic Diseases: A Comprehensive Population-Wide Study Across Two Countries

**DOI:** 10.1101/2024.10.20.24315825

**Authors:** Joeri Meijsen, Kejia Hu, Dang Wei, Stefana Aicoboaie, Helena L Davies, Ruyue Zhang, Mischa Lundberg, Richard Zetterberg, Joëlle Pasman, Weimin Ye, Thomas Werge, Cynthia M. Bulik, Fang Fang, Alfonso Buil, Nadia Micali

## Abstract

Eating disorders arise from a complex interaction of genetic and environmental influences. Here we provide comprehensive population-level estimates of the heritability of eating disorders and their genetic relationships with various mental health and cardiometabolic disorders (CMDs), expanding beyond genome-wide association studies. We examined the heritability of three eating disorders—anorexia nervosa (AN), bulimia nervosa (BN), and other eating disorders (OED)—and investigated shared familial and genetic risk factors with mental health disorders and CMDs. Using national-register data from Denmark and Sweden (1972-2016), we analyzed clinical diagnoses for over 67,000 individuals with eating disorders, their first-degree relatives, and matched controls from populations totaling 17 million. Heritability estimates were moderate,  and genetic correlations revealed substantial overlap between AN and obsessive-compulsive disorder (r_g_ = 0.65) and moderate correlations with other mental health disorders such as autism (r_g_ = 0.36). Significant genetic associations were also identified between eating disorders and CMDs, showing strong replication across both countries. These findings emphasize the genetic foundations of eating disorders and their shared genetic architecture with mental health and CMDs. This research enhances our understanding of comorbidity patterns and has important implications for developing integrated treatment approaches.
