## Supplementary material for "Shared Genetic Architecture Between Eating Disorders, Mental Health Conditions, and Cardiometabolic Diseases: A Comprehensive Population-Wide Study Across Two Countries": All tables

### Sheet: Table S1 ICD codes
Table S1: International Classification of Diseases (ICD) codes for outcomes and comorbities
	ICD edition						Earliest age of diagnosis
	8		9		10
	Denmark Used till 31-12-1994	Sweden Used till 31-12-1968	Denmark Not used	Sweden 01-01-1969 to 31-12-1996	Denmark Used from 01-01-1995	Sweden Used from 01-01-1997
Eating disorders
Anorexia nervosa	306.5	NA	NA	307B	F50.0, F50.1	F50.0, F50.1	10
Bulimia nervosa	NA	NA		NA	F50.2, F50.3	F50.2, F50.3	10
Other eating disorder	306.58, 306.59	NA		307F	F50.8, F50.9	F50.9	10
Other mental disorders
Attention-deficit/hyperactivity disorder	NA	NA	NA	314	F90	F90	1
Anxiety disorder	300.0, 300.2	300.0, 300.2		300A, 300C	F40, F41	F40, F41	1
Autism spectrum disorder	299	NA		299A	F84.0, F84.1, F84.5, F84.8, F84.9	F84.0, F84.1, F84.5	1
Bipolar disorder	296.3, 296.8, 296.9	296.1, 296.3, 296.8		296A, 296C-H, 296X, 296W, 298B	F30, F31	F30, F31	10
Major depressive disorder	300.4, 296.2	300.4, 296.2		296B, 311	F32, F33	F32, F33	10
Obsessive compulsive disorder	300.3	300.3		300D	F42	F42	1
Schizophrenia	295	295		295A-E, 295G, 295H, 295X, 295W	F20	F20 (excluding F20.7)	10
Cardiometabolic diseases
Coronary artery disease	410, 411, 412, 414	410, 411, 412, 414	NA	410, 411, 412, 414	I21, I22, I23, I24, I25	I21, I22, I23, I24, I25	1
Heart failure	427.00, 427.10, 782.4	427.00, 427.10, 782.4		428A, 428B, 428X	I50, I11.0, I13.0, I13.2	I50, I11.0, I13.0, I13.2	1
Hypertension	400	400		401	I10	I10	1
Obesity	277	277		278	E66	E66	1
Peripheral arterial disease	440, 441, 442, 443, 444, 445	440, 441, 442, 443, 444, 445		440, 441, 442, 443, 444	I70, I71, I72, I73, I74	I70, I71, I72, I73, I74	1
Type-2 diabetes	250	250		250	E11	E11	1

### Sheet: Table S2A In- and outpatient
Table S2A: Statistical comparion of type of eating disorder diagnosis made in Denmark and Sweden. Bonferroni p-value = 0.05/9 (5.55x10-3).
Disorder	Type of diagnosis	N		OR	x2	p	More common in	Significant
		Denmark	Sweden
Anorexia Nervosa	Only outpatient	2382	8728	0.204598	3625.99	0	Sweden	TRUE
	Only inpatient	6891	3729	3.83041	2916.1	0	Denmark	TRUE
	Both in- and outpatient	3951	4399	1.20655	52.6105	4.06711e-13	Denmark	TRUE
Bulimia Nervosa	Only outpatient	6501	5888	1.16457	14.9752	0.000108934	Denmark	TRUE
	Only inpatient	291	740	0.344245	241.953	1.47499e-54	Sweden	TRUE
	Both in- and outpatient	1316	955	1.34474	41.5768	1.1333e-10	Denmark	TRUE
Other Eating Disorder	Only outpatient	7871	21624	0.705037	202.928	4.7972e-46	Sweden	TRUE
	Only inpatient	1534	3293	1.1885	27.0639	1.96834e-07	Denmark	TRUE
	Both in- and outpatient	1987	3527	1.49255	172.989	1.64586e-39	Denmark	TRUE

### Sheet: Table S2B Multiple ED diagnoses
Table S2B: Statistical comparion of eating disorder diagnoses made in Denmark and Sweden. Bonferroni p-value = 0.05/19 (2.97x10-3). Note that individuals recieving multiple diagnoses on the exact same day were excluded in the trajectory analyses Ns (indicated with smaller font size).
Number of eating disorder diagnoses	Eating Disorder	N		OR	x2	p	More common in	Significant
		Denmark	Sweden
One	Anorexia Nervosa	8745	8681	1.87915	1270.61	2.75901e-278	Denmark	TRUE
	Bulimia Nervosa	5285	3728	2.54282	1714.34	0	Denmark	TRUE
	Other Eating Disorder	6430	18296	0.408131	2707.29	0	Sweden	TRUE
Two	Anorexia Nervosa and Bulimia Nervosa	807	424	3.0598	375.447	1.21973e-83	Denmark	TRUE
	- First diagnosis: AN followed by an BN diagnosis	444	239	2.95783	197.688	6.67518e-45	Denmark	TRUE
	- First diagnosis: BN followed by an AN diagnosis	317	130	3.87365	193.482	5.52376e-44	Denmark	TRUE
	Anorexia Nervosa and Other Eating Disorder	2937	6717	0.649056	335.998	4.74809e-75	Sweden	TRUE
	- First diagnosis: AN followed by an OED diagnosis	1520	3520	0.660114	172.61	1.99099e-39	Sweden	TRUE
	- First diagnosis: OED followed by an AN diagnosis	1260	2977	0.649476	157.432	4.11818e-36	Sweden	TRUE
	Bulimia Nervosa and Other Eating Disorder	1284	2397	0.835245	25.5691	4.2682e-07	Sweden	TRUE
	- First diagnosis: BN followed by an OED diagnosis	630	1132	0.873117	7.14092	0.00753445	ns	FALSE
	- First diagnosis: OED followed by an BN diagnosis	627	1232	0.796344	20.8531	4.9588e-06	Sweden	TRUE
Three	Anorexia Nervosa, Bulimia Nervosa, and Other Eating Disorder	731	1034	1.11622	4.93312	0.0263468	ns	FALSE
	- First diagnosis: AN, second diagnosis: BN, followed by an OED diagnosis	168	146	1.81678	27.9154	1.26737e-07	Denmark	TRUE
	- First diagnosis: AN, second diagnosis: OED, followed by an BN diagnosis	155	285	0.855352	2.2895	0.130252	ns	FALSE
	- First diagnosis: BN, second diagnosis: AN, followed by an OED diagnosis	100	89	1.77184	15.1944	9.69888e-05	Denmark	TRUE
	- First diagnosis: BN, second diagnosis: OED, followed by an AN diagnosis	96	99	1.52855	8.44625	0.00365796	ns	FALSE
	- First diagnosis:OED, second diagnosis: AN, followed by an BN diagnosis	90	203	0.696932	7.84486	0.00509655	ns	FALSE
	- First diagnosis: OED, second diagnosis: BN, followed by an AN diagnosis	69	131	0.828769	1.41617	0.234035	ns	FALSE
Total N (Ns reported in bold)		26219	41277

### Sheet: Table S3 Familial risk
Table S3: Familial risk of eating disorders in Denmark and Sweden. Cumulative incidences (%) and standard errors for eating disorders were calculated for different cohorts including: individuals with at least one parent diagnosed with the same eating disorder, and individuals with at least one full sibling diagnosed with the same eating disorder. Individuals diagnosed before age 10 were excluded.…
Phenotype	Birth window	Diagnosed parent		Diagnosed full sibling			Risk ratio compared to risk in the population
							Parental		Full sibling
		Denmark	Sweden	Denmark		Sweden	Denmark	Sweden	Denmark	Sweden
AN	1985-2000	2.32 (1.58-3.06)	3.56 (3.22-3.90)	2.54 (2.09-2.99)		2.21 (1.90-2.52)	2.9	4.94	3.18	3.07
	1968-2000	1.82 (1.31-2.34)	2.05 (1.34-2.76)	2.09 (1.77-2.41)		2.09 (1.80-2.39)	3.08	3.87	3.54	3.94
BN	1985-2000	0.82 (-0.79-2.43)	0.29 (-0.05-0.62)	1.83 (1.16-2.50)		1.29 (0.88-1.69)	1.49	0.78	3.33	3.49
	1968-2000	4.01 (1.30-6.73)	0.23 (-0.03-0.49)	1.84 (1.45-2.22)		1.63 (1.22-2.04)	8.35	0.72	3.83	5.09
OED	1985-2000	2.65 (1.25-4.05)	3.00 (2.15-3.86)	1.56 (1.12-2.00)		3.56 (3.22-3.90)	3.35	2.14	1.97	2.54
	1968-2000	2.00 (1.18-2.82)	3.14 (2.24-4.04)	1.37 (1.07-1.67)		3.40 (3.08-3.72)	3.33	3.08	2.28	3.33

### Sheet: Table S4 h2
Tables S4: Heritability analysis of eating, mental, and cardiometabolic disease using full-sibling comparisons. Bonferroni p-value = 0.05/16 (3.13x10-3).
Bonferroni p-value		0.003125
Outcome	Sex	Denmark				Sweden				Comparison Denmark and Sweden			Meta-analysis
		h2	SE	L95	U95	h2	SE	L95	U95	z	p	Significant	h2	SE	L95	U95	z	p
Eating disorders
Anorexia nervosa	Male and female	0.34417	0.0316965	0.282045	0.406295	0.375553	0.0384302	0.30023	0.450877	0.629995	0.539661	FALSE	0.357724	0.0291639	0.300563	0.414885	12.266	9.96366e-32
Bulimia nervosa		0.366343	0.0416994	0.284612	0.448074	0.410849	0.0392771	0.333866	0.487833	0.776931	0.445675	FALSE	0.389426	0.0362458	0.318384	0.460467	10.744	6.29985e-25
Other eating disorder		0.25044	0.0425987	0.166946	0.333933	0.342218	0.0233973	0.296359	0.388076	1.88839	0.0585754	FALSE	0.30172	0.0515665	0.20065	0.402791	5.85109	9.83692e-09
Anorexia nervosa	Male	0.44886	0.0807565	0.290577	0.607143	0.5007	0.0800164	0.343868	0.657532	0.456002	0.661361	FALSE	0.474978	0.0624715	0.352533	0.597422	7.6031	1.54401e-13
Bulimia nervosa		NA	NA	NA	NA	0.59388	0.140508	0.318484	0.869276	NA	NA	NA	NA	NA	NA	NA	NA	NA
Other eating disorder		0.490693	0.0799291	0.334032	0.647354	0.3675	0.0572161	0.255357	0.479644	1.25326	0.211827	FALSE	0.421372	0.0781793	0.26814	0.574603	5.38981	1.18385e-07
Anorexia nervosa	Female	0.40708	0.0378969	0.332803	0.481358	0.418102	0.0480372	0.323949	0.512255	0.180133	0.867054	FALSE	0.411349	0.0302852	0.35199	0.470708	13.5825	2.75667e-38
Bulimia nervosa		0.441514	0.04811	0.347218	0.53581	0.479488	0.0454538	0.390398	0.568578	0.573746	0.577922	FALSE	0.461311	0.0381184	0.386599	0.536023	12.1021	5.904e-31
Other eating disorder		0.277541	0.0499186	0.1797	0.375381	0.395696	0.0266537	0.343455	0.447937	2.08796	0.036492	FALSE	0.34275	0.06515	0.215056	0.470444	5.26095	2.29823e-07
Other mental disorders
Attention deficit hyperactivity disorder	Male and female	0.62611	0.0220144	0.582962	0.669258	0.628689	0.0195935	0.590286	0.667092	0.087514	0.936193	FALSE	0.627548	0.0146935	0.598749	0.656347	42.7093	0
Anxiety disorder		0.306701	0.0202576	0.266996	0.346406	0.321382	0.0095303	0.302703	0.340062	0.65579	0.522512	FALSE	0.317314	0.0119821	0.293829	0.340799	26.4824	1.1201e-135
Autism spectrum disorder		0.568062	0.0267367	0.515658	0.620466	0.62248	0.0197548	0.583761	0.6612	1.63698	0.101422	FALSE	0.597443	0.0317826	0.535149	0.659737	18.7978	2.02635e-70
Bipolar disorder		0.511507	0.0310329	0.450683	0.572332	0.501212	0.0108025	0.480039	0.522385	0.313311	0.766838	FALSE	0.534831	0.0381676	0.460022	0.609639	14.0127	1.45105e-40
Major depressive disorder		0.301608	0.0230527	0.256425	0.346791	0.320321	0.0104969	0.299747	0.340895	0.738752	0.469203	FALSE	0.314938	0.0142553	0.286998	0.342879	22.0927	8.69632e-96
Obsessive compulsive disorder		0.412382	0.0234811	0.366359	0.458405	0.415162	0.0189091	0.3781	0.452224	0.0922069	0.932721	FALSE	0.414066	0.0147959	0.385066	0.443066	27.9853	6.19369e-151
Schizophrenia		0.573441	0.0228322	0.52869	0.618192	0.584672	0.0184344	0.54854	0.620803	0.3827	0.715107	FALSE	0.551515	0.0406125	0.471914	0.631115	13.5799	2.84354e-38
Cardiometabolic disease
Hypertension	Male and female	0.375101	0.0259585	0.324223	0.42598	0.36978	0.0254153	0.319966	0.419594	0.146476	0.892304	FALSE	0.372386	0.0183543	0.336411	0.40836	20.2888	2.0599e-81
Heart failure		0.386495	0.0429301	0.302352	0.470638	0.347158	0.0408909	0.267012	0.427304	0.663492	0.517443	FALSE	0.366162	0.0355552	0.296474	0.435851	10.2984	4.28733e-23
Coronary artery disease		0.339615	0.0374646	0.266184	0.413045	0.368428	0.019764	0.32969	0.407165	0.680224	0.506513	FALSE	0.359582	0.0236295	0.313268	0.405896	15.2175	2.65382e-47
Obesity		0.441949	0.0207414	0.401296	0.482602	0.528667	0.0142591	0.50072	0.556615	3.44532	0.000606195	FALSE	0.486515	0.0451313	0.398057	0.574972	10.78	4.44995e-25
Type 2 diabetes		0.56169	0.0343153	0.494432	0.628948	0.536444	0.0234311	0.490519	0.582369	0.607567	0.554778	FALSE	0.545711	0.0234349	0.499778	0.591643	23.2863	6.05874e-106
Peripheral artery disease		0.312269	0.0327634	0.248053	0.376486	0.313524	0.0245375	0.265431	0.361618	0.0306565	0.977877	FALSE	0.313073	0.0196509	0.274557	0.351589	15.9317	1.52127e-51

### Sheet: Table S5 h2 Sensitivity
Tables S5: Heritability sensitivity analysis using different exclusion criteria. ^Excluding individuals with a prior BN or OED diagnosis, &Excluding individuals with a prior AN or OED diagnosis, %Excluding individuals with a prior AN or BN diagnosis, *Excluding individuals with a prior ICD8 diagnosis
		Denmark							Sweden							Comparison Denmark vs Sweden
Group	Patient type	h2	SE	L95	U95	In- vs outpatient comparison			h2	SE	L95	U95	In- vs outpatient comparison
						z	p	Significant					z	p	Significant	z	p	Significant
Anorexia nervosa
Excluding individuals with any other prior eating disorder diagnosis ^ICD8 and ICD10	In- and outpatient	0.339243	0.0435537	0.253878	0.424608				0.380298	0.0442591	0.293551	0.467046				0.661175	0.518966	FALSE
	Inpatient	0.490333	0.048255	0.395753	0.584913	2.69878	0.00697845	FALSE	0.454296	0.0465627	0.363033	0.545559	1.08022	0.283674	FALSE	0.537401	0.60323	FALSE
	Outpatient	0.317721	0.0419789	0.235442	0.4				0.374422	0.0574409	0.261838	0.487006				0.796973	0.433589	FALSE
First diagnosis ICD8	In- and outpatient	No out-patient recording				NA			No out-patient recording				NA			NA		NA
	Outpatient																	NA
	Inpatient	0.658808	0.0815004	0.499067	0.818548				0.51857	0.0743505	0.372843	0.664297				1.2712	0.205216	FALSE
First diagnosis ICD10*	In- and outpatient	0.352236	0.0387906	0.276206	0.428265				0.332272	0.0362495	0.261223	0.403321				0.376032	0.720048	FALSE
	Inpatient	0.476362	0.0563378	0.36594	0.586784	1.83989	0.0653858	FALSE	0.456049	0.0443411	0.369141	0.542958	1.39558	0.163514	FALSE	0.283326	0.789355	FALSE
	Outpatient	0.349611	0.0396483	0.2719	0.427321				0.366219	0.0466589	0.274768	0.457671				0.27125	0.798441	FALSE
First diagnosis ICD8 or 10	In- and outpatient	0.34417	0.0316965	0.282045	0.406295				0.375553	0.0384302	0.30023	0.450877				0.629995	0.539661	FALSE
	Inpatient	0.476448	0.0451363	0.387981	0.564915	2.28994	0.0218552	FALSE	0.437088	0.0452639	0.348371	0.525805	1.09018	0.279134	FALSE	0.615742	0.549246	FALSE
	Outpatient	0.342939	0.0369035	0.270608	0.41527				0.366219	0.0466589	0.274768	0.457671				0.391334	0.708721	FALSE
Bulimia nervosa
Excluding individuals with any other prior eating disorder diagnosis& ICD8 and ICD10	In- and outpatient	0.376472	0.0447423	0.288777	0.464167				0.386381	0.0519455	0.284568	0.488194				0.144537	0.893755	FALSE
	Inpatient	0.921101	0.185709	0.557112	1.28509	2.8239	0.00478587	FALSE	1.13305	0.359349	0.428721	1.83737	1.85008	0.0639034	FALSE	0.523968	0.612691	FALSE
	Outpatient	0.383504	0.0418881	0.301403	0.465604				0.459293	0.0590937	0.343469	0.575116				1.04632	0.299499	FALSE
First diagnosis ICD8	In- and outpatient	No ICD8 code available				NA			No ICD9 code available				NA			NA		NA
	Inpatient																	NA
	Outpatient																	NA
First diagnosis ICD10*	In- and outpatient	0.366343	0.0416994	0.284612	0.448074				0.410849	0.0392771	0.333866	0.487833				0.776931	0.445675	FALSE
	Inpatient	0.846211	0.185618	0.482399	1.21002	2.42751	0.0151172	FALSE	0.764476	0.144744	0.480777	1.04818	2.13203	0.0327251	FALSE	0.34724	0.741462	FALSE
	Outpatient	0.38516	0.0402295	0.30631	0.46401				0.439747	0.0474067	0.34683	0.532664				0.877944	0.38669	FALSE
First diagnosis ICD8 or 10	In- and outpatient	No ICD8 code available identical to first diagnosis ICD10*				NA			No ICD9 code available identical to first diagnosis ICD10*				NA			NA		TRUE
	Inpatient																	TRUE
	Outpatient																	TRUE
Other eating disorder
Excluding individuals with any other prior eating disorder diagnosis% ICD8 and ICD10	In- and outpatient	0.299721	0.0523756	0.197064	0.402377				0.609745	0.0791765	0.454559	0.764931				3.26574	0.0011383	TRUE
	Inpatient	0.637422	0.10248	0.436561	0.838283	2.97771	0.00295696	TRUE	0.396229	0.0629307	0.272885	0.519573	0.959339	0.342767	FALSE	2.0056	0.0445411	FALSE
	Outpatient	0.294601	0.0524645	0.19177	0.397431				0.329198	0.0303611	0.26969	0.388706				0.57076	0.579984	FALSE
First diagnosis ICD8	In- and outpatient	Insufficient sample size				NA			No out-patient recording				NA			NA		NA
	Outpatient																	NA
	Inpatient								0.67722	0.093662	0.493642	0.860798				7.23047	2.01061e-12	TRUE
First diagnosis ICD10*	In- and outpatient	0.236164	0.0418478	0.154142	0.318186				0.425344	0.0609869	0.30581	0.544878				2.55774	0.0105105	FALSE
	Inpatient	0.600865	0.0901951	0.424083	0.777648	3.26777	0.0011304	TRUE	0.355047	0.0251371	0.305779	0.404316	0.276873	0.79421	FALSE	2.62535	0.00865475	FALSE
	Outpatient	0.273075	0.043897	0.187037	0.359113				0.365422	0.0277871	0.310959	0.419884				1.77752	0.0751051	FALSE
First diagnosis ICD8 or 10	In- and outpatient	0.25044	0.0425987	0.166946	0.333933				0.342218	0.0233973	0.296359	0.388076				1.88839	0.0585754	FALSE
	Inpatient	0.592257	0.0900164	0.415825	0.768689	3.43235	0.000634996	TRUE	0.408128	0.0448574	0.320207	0.496048	1.30276	0.19396	FALSE	1.83079	0.0667359	FALSE
	Outpatient	0.269238	0.0429926	0.184973	0.353503				0.365422	0.0277871	0.310959	0.419884				1.87893	0.0598554	FALSE
Bonferroni p-value threshold		0.00416667

### Sheet: Table S6 Between ED rg
Table S7: Genetic correlation estimates between eating disorders using full-sibling comparisons. Comparisons were performed without stratification based on diagnosis type (all), between in-patient diagnoses, between outpatient diagnoses, and between in- and out patient diagnoses.
Bonferroni p-value		0.00277778
				Denmark				Sweden				Comparison Denmark and Sweden			Meta-analysis
Proband Phenotype	Family member phenotype	Family type	Diagnoses type	rg	SE	L95	U95	rg	SE	L95	U95	z	p	Significant	rg	SE	L95	U95	z	p	Significant
Anorexia nervosa	Bulimia nervosa	Full-sibling	all	0.802834	0.0365885	0.600872	1.0048	0.691294	0.045293	0.465293	0.917294	1.91568	0.0550132	FALSE	0.748056	0.0635413	0.623515	0.872597	1.91568	0.0550132	FALSE
Anorexia nervosa	Other eating disorder			0.875151	0.0374839	0.624907	1.12539	0.924521	0.0300869	0.760028	1.08901	1.02715	0.308709	FALSE	0.903415	0.0315456	0.841585	0.965244	1.02715	0.308709	FALSE
Bulimia nervosa	Anorexia nervosa			0.797495	0.0425141	0.562825	1.03217	0.615804	0.0380719	0.425835	0.805773	3.18369	0.00150459	TRUE	0.71	0.0943398	0.525094	0.894906	3.18369	0.00150459	TRUE
Bulimia nervosa	Other eating disorder			0.960126	0.0430572	0.68151	1.23874	0.794011	0.0398743	0.585583	1.00244	2.83063	0.00468794	FALSE	0.875	0.0895824	0.699419	1.05058	2.83063	0.00468794	FALSE
Other eating disorder	Anorexia nervosa			0.9346	0.0350969	0.700293	1.16891	0.880745	0.030765	0.712545	1.04894	1.15391	0.251263	FALSE	0.9015	0.0350071	0.832886	0.970114	1.15391	0.251263	FALSE
Other eating disorder	Bulimia nervosa			0.934254	0.0401466	0.674472	1.19404	0.828856	0.0365024	0.638053	1.01966	1.94247	0.0516953	FALSE	0.88	0.0574456	0.767407	0.992593	1.94247	0.0516953	FALSE
Anorexia nervosa	Bulimia nervosa		in-patient	0.905636	0.0985356	0.601476	1.2098	0.897228	0.0730634	0.649492	1.14496	0.068537	0.950188	FALSE	0.9033	0.0575891	0.790425	1.01617	0.068537	0.950188	FALSE
Anorexia nervosa	Other eating disorder			0.981536	0.0599593	0.760302	1.20277	0.974355	0.0505806	0.739631	1.20908	0.091532	0.933221	FALSE	0.974113	0.0387454	0.898172	1.05005	0.091532	0.933221	FALSE
Bulimia nervosa	Anorexia nervosa			0.874113	0.0901801	0.595745	1.15248	0.744279	0.0617073	0.535048	0.95351	1.18818	0.237111	FALSE	0.794773	0.0835044	0.631104	0.958441	1.18818	0.237111	FALSE
Bulimia nervosa	Other eating disorder			0.943484	0.114151	0.627444	1.25952	1.02306	0.0719032	0.770754	1.27536	0.589835	0.566861	FALSE	0.992308	0.0727747	0.849669	1.13495	0.589835	0.566861	FALSE
Other eating disorder	Anorexia nervosa			1.0279	0.0649985	0.788072	1.26772	1.00858	0.0516239	0.769013	1.24814	0.232757	0.827435	FALSE	1.01831	0.0397299	0.940437	1.09618	0.232757	0.827435	FALSE
Other eating disorder	Bulimia nervosa			1.02466	0.119457	0.693931	1.35539	1.04799	0.0827794	0.757517	1.33845	0.160484	0.881807	FALSE	1.04053	0.0684666	0.906335	1.17472	0.160484	0.881807	FALSE
Anorexia nervosa	Bulimia nervosa		out-patient	0.810256	0.0446278	0.56958	1.05093	0.73906	0.0540974	0.474843	1.00328	1.0152	0.314539	FALSE	0.77799	0.0497482	0.680484	0.875496	1.0152	0.314539	FALSE
Anorexia nervosa	Other eating disorder			0.761974	0.0421259	0.490249	1.0337	0.960251	0.0398717	0.746626	1.17388	3.41841	0.000667371	TRUE	0.861542	0.103293	0.659088	1.064	3.41841	0.000667371	TRUE
Bulimia nervosa	Anorexia nervosa			0.793646	0.0478674	0.535499	1.05179	0.639169	0.0504599	0.392717	0.88562	2.22103	0.0261317	FALSE	0.717093	0.0847032	0.551075	0.883112	2.22103	0.0261317	FALSE
Bulimia nervosa	Other eating disorder			0.897135	0.0432076	0.634153	1.16012	0.705793	0.0424828	0.498077	0.91351	3.15775	0.00164142	TRUE	0.801317	0.100354	0.604624	0.99801	3.15775	0.00164142	TRUE
Other eating disorder	Anorexia nervosa			0.840758	0.0393874	0.586697	1.09482	0.941224	0.0392862	0.730736	1.15171	1.80595	0.0705357	FALSE	0.891021	0.05742	0.778478	1.00356	1.80595	0.0705357	FALSE
Other eating disorder	Bulimia nervosa			0.928819	0.0450385	0.654693	1.20295	0.768554	0.0414437	0.565918	0.97119	2.61851	0.00882821	FALSE	0.84784	0.0857727	0.679726	1.01595	2.61851	0.00882821	FALSE

### Sheet: Table S7 rg ED-MD and CMD
Table S6: Genetic correlation estimates between eating disorders and other mental disorders, and eating disorders and cardiometabolic diseasese. Comparisons were performed using full-sibling comparisons and offspring (proband)-parents (family member) comparisons without stratification based on diagnosis type (in- or outpatient).
Bonferroni p-value			0.00128205
Proband Phenotype	Family member phenotype		Family type	Denmark				Sweden				Comparison Denmark and Sweden			Meta-analysis
	Group	Disorder/disease		rg	SE	L95	U95	rg	SE	L95	U95	z	p	Significant	rg	SE	L95	U95	z	p	Significant
Anorexia nervosa	Other mental disorder	Attention deficit hyperactivity disorder	Full-sibling	0.156277	0.0316617	0.0225818	0.289971	0.124445	0.0262876	0.0184096	0.230481	0.773499	0.447763	FALSE	0.13853	0.0258404	0.0878828	0.189177	5.36099	1.37484e-07	TRUE
		Anxiety disorder		0.364034	0.0284655	0.192439	0.535629	0.392807	0.0202795	0.278396	0.507218	0.823255	0.418023	FALSE	0.381221	0.0222022	0.337705	0.424738	17.1704	2.44722e-59	TRUE
		Autism spectrum disorder		0.381998	0.0358046	0.223297	0.540699	0.331225	0.0331742	0.196745	0.465705	1.0402	0.302417	FALSE	0.355683	0.0351916	0.286707	0.424658	10.107	2.49623e-22	TRUE
		Bipolar disorder		0.306644	0.0378435	0.129863	0.483425	0.246275	0.0309833	0.106304	0.386246	1.23431	0.218977	FALSE	0.274099	0.0387285	0.198191	0.350007	7.07744	5.57908e-12	TRUE
		Major depressive disorder		0.338939	0.0213823	0.208861	0.469017	0.3687	0.018338	0.265071	0.472328	1.05651	0.29468	FALSE	0.354891	0.0204357	0.314837	0.394945	17.3662	1.277e-60	TRUE
		Obsessive compulsive disorder		0.609744	0.043362	0.384011	0.835477	0.676014	0.0312299	0.520996	0.831032	1.24015	0.216758	FALSE	0.647017	0.0422324	0.564241	0.729792	15.3204	6.67584e-48	TRUE
		Schizophrenia		0.206764	0.0364554	0.0459271	0.367602	0.45424	0.046383	0.260231	0.64825	4.19488	3.2702e-05	TRUE	0.32893	0.127195	0.0796282	0.578232	2.58603	0.00969434	FALSE
	Cardiometabolic disease	Coronary Artery Disease		0.106342	0.0495419	-0.177552	0.390235	0.0430927	0.0435537	-0.1864	0.272585	0.958834	0.343029	FALSE	0.0726063	0.0455921	-0.0167542	0.161967	1.59252	0.111151	FALSE
		Heart Failure		0.415156	0.0635033	0.0715994	0.758712	0.306924	0.0398387	0.0906706	0.523177	1.44376	0.149223	FALSE	0.353405	0.0651709	0.22567	0.48114	5.42274	9.97053e-08	TRUE
		Hypertension		-0.00875483	0.0295006	-0.169347	0.151837	-0.0231723	0.0252945	-0.15621	0.109865	0.371011	0.723773	FALSE	-0.0169307	0.0205368	-0.0571828	0.0233215	-0.824406	0.417349	FALSE
		Peripheral Artery Disease		0.305593	0.0427021	0.0517358	0.559449	0.184884	0.031145	0.00698466	0.362782	2.28385	0.0222068	FALSE	0.242272	0.0658069	0.11329	0.371253	3.68155	0.000254027	TRUE
		Type 2 diabetes		0.0406134	0.0394701	-0.135123	0.216349	0.0144503	0.0291407	-0.1128	0.1417	0.533267	0.606135	FALSE	0.0245331	0.0270606	-0.0285058	0.0775719	0.906596	0.370854	FALSE
		Obesity		-0.230565	0.0208585	-0.334914	-0.126217	-0.0624651	0.0252512	-0.173539	0.0486086	5.13249	4.3914e-07	TRUE	-0.147096	0.0856285	-0.314927	0.0207362	-1.71784	0.0854959	FALSE
Bulimia nervosa	Other mental disorder	Attention deficit hyperactivity disorder		0.225834	0.0331688	0.0900798	0.361587	0.278246	0.0301473	0.161982	0.39451	1.16933	0.244822	FALSE	0.253094	0.0344542	0.185564	0.320624	7.34581	9.19753e-13	TRUE
		Anxiety disorder		0.394027	0.0375965	0.174355	0.613699	0.440473	0.0280171	0.289351	0.591595	0.990585	0.326785	FALSE	0.420601	0.0326535	0.3566	0.484602	12.8807	1.03299e-34	TRUE
		Autism spectrum disorder		0.292871	0.0404938	0.118903	0.46684	0.180391	0.0410411	0.0213275	0.339455	1.95091	0.0506857	FALSE	0.236788	0.0631975	0.112921	0.360656	3.7468	0.000198154	TRUE
		Bipolar disorder		0.38881	0.0343262	0.233389	0.544232	0.417947	0.0318044	0.280578	0.555317	0.62265	0.544591	FALSE	0.404178	0.027521	0.350237	0.45812	14.6862	2.88453e-44	TRUE
		Major depressive disorder		0.477629	0.0330885	0.282524	0.672734	0.443903	0.0266228	0.300064	0.587742	0.794134	0.43529	FALSE	0.458552	0.0268812	0.405865	0.51124	17.0585	1.30526e-58	TRUE
		Obsessive compulsive disorder		0.380193	0.047168	0.142194	0.618192	0.492427	0.0381529	0.311363	0.673492	1.85001	0.0639134	FALSE	0.438962	0.0637193	0.314072	0.563852	6.889	1.90862e-11	TRUE
		Schizophrenia		0.370071	0.045787	0.174272	0.56587	0.408055	0.0589942	0.172133	0.643977	0.508638	0.623556	FALSE	0.385319	0.0410692	0.304823	0.465814	9.38218	1.49719e-19	TRUE
	Cardiometabolic disease	Coronary Artery Disease		0.255744	0.0476581	-0.00896118	0.520449	0.477442	0.0553232	0.198736	0.756148	3.03611	0.00245021	FALSE	0.364987	0.116695	0.136266	0.593708	3.12771	0.00181416	FALSE
		Heart Failure		0.395428	0.0597787	0.0819623	0.708895	0.498811	0.0548479	0.214161	0.783461	1.27431	0.204087	FALSE	0.448812	0.065672	0.320094	0.577529	6.83414	2.71526e-11	TRUE
		Hypertension		-0.0389866	0.0300226	-0.197397	0.119424	0.0390822	0.0346648	-0.135232	0.213396	1.70238	0.0883698	FALSE	-0.00138207	0.0452403	-0.0900532	0.087289	-0.0305495	0.977954	FALSE
		Peripheral Artery Disease		0.298733	0.0502375	0.00925795	0.588207	0.463553	0.0472605	0.205459	0.721646	2.38961	0.0167591	FALSE	0.381892	0.0893314	0.206802	0.556981	4.275	2.32817e-05	TRUE
		Type 2 diabetes		0.0765085	0.0475057	-0.128504	0.281521	0.190831	0.0338012	0.0497123	0.33195	1.96081	0.0495225	FALSE	0.137537	0.0640186	0.0120607	0.263014	2.14839	0.0314145	FALSE
		Obesity		0.0537923	0.0363552	-0.122491	0.230076	0.141787	0.0310196	0.0113327	0.272242	1.84128	0.0651829	FALSE	0.0993673	0.0500354	0.00129777	0.197437	1.98594	0.0466726	FALSE
Other eating disorder	Other mental disorder	Attention deficit hyperactivity disorder		0.425231	0.0314183	0.269707	0.580755	0.424974	0.0242033	0.3227	0.527247	0.00648456	0.995344	FALSE	0.425069	0.0191741	0.387488	0.462651	22.1689	2.0258e-96	TRUE
		Anxiety disorder		0.595554	0.0283926	0.39491	0.796198	0.549202	0.0183721	0.440621	0.657783	1.37061	0.17132	FALSE	0.569079	0.0283966	0.513422	0.624737	20.0404	1.587e-79	TRUE
		Autism spectrum disorder		0.46491	0.0358282	0.278744	0.651075	0.452451	0.0340386	0.307903	0.597	0.252091	0.812868	FALSE	0.458381	0.0254533	0.408492	0.508269	18.0087	6.30408e-65	TRUE
		Bipolar disorder		0.491394	0.0336074	0.307353	0.675434	0.424421	0.0224622	0.318118	0.530725	1.65679	0.0973134	FALSE	0.454488	0.0389084	0.378227	0.530748	11.681	5.14791e-29	TRUE
		Major depressive disorder		0.586855	0.023241	0.421111	0.752599	0.553197	0.0161827	0.457398	0.648997	1.18846	0.237001	FALSE	0.567606	0.0217647	0.524947	0.610265	26.0792	1.00793e-131	TRUE
		Obsessive compulsive disorder		0.72436	0.0473287	0.435528	1.01319	0.606784	0.0229335	0.487532	0.726036	2.2356	0.0251714	FALSE	0.659498	0.0640562	0.533948	0.785048	10.2956	4.40001e-23	TRUE
		Schizophrenia		0.405959	0.0357045	0.221295	0.590623	0.35745	0.038157	0.190256	0.524645	0.928275	0.359142	FALSE	0.382569	0.0356279	0.312738	0.4524	10.7379	6.68407e-25	TRUE
	Cardiometabolic disease	Coronary Artery Disease		0.352048	0.0496657	0.0184104	0.685686	0.0734859	0.0290331	-0.0867731	0.233745	4.8421	1.80438e-06	TRUE	0.209972	0.142192	-0.068724	0.488667	1.47668	0.140029	FALSE
		Heart Failure		0.608791	0.0743887	0.137006	1.08058	0.157787	0.0318588	-0.0233766	0.33895	5.5732	4.49746e-08	TRUE	0.378436	0.229051	-0.0705033	0.827375	1.65219	0.0982544	FALSE
		Hypertension		0.11105	0.0348531	-0.111368	0.333468	-0.0131571	0.022671	-0.138069	0.111755	2.98734	0.00286727	FALSE	0.0464097	0.065436	-0.0818448	0.174664	0.709239	0.487834	FALSE
		Peripheral Artery Disease		0.555647	0.0508984	0.200933	0.910362	0.118362	0.0275623	-0.0465621	0.283287	7.55476	2.16813e-13	TRUE	0.334947	0.22054	-0.0973107	0.767205	1.51876	0.128927	FALSE
		Type 2 diabetes		0.283076	0.0414099	0.0669383	0.499214	0.0706453	0.0259925	-0.0482571	0.189548	4.34494	1.72312e-05	TRUE	0.174538	0.108966	-0.039036	0.388112	1.60176	0.10907	FALSE
		Obesity		0.108526	0.0264601	-0.0466522	0.263703	0.14794	0.020152	0.0550798	0.240801	1.18504	0.238383	FALSE	0.130412	0.0256284	0.0801799	0.180643	5.08856	5.46267e-07	TRUE
Anorexia nervosa	Other mental disorder	Attention deficit hyperactivity disorder	Parents-offspring	0.615395	0.0785756	0.283601	0.947188	0.24342	0.0495697	0.0434711	0.443369	4.00383	7.19534e-05	TRUE	0.424704	0.191639	0.0490913	0.800317	2.21617	0.0264598	FALSE
		Anxiety disorder		0.247403	0.0177458	0.140429	0.354378	0.370625	0.0269541	0.218559	0.522692	3.81832	0.000150306	TRUE	0.307451	0.0636684	0.182661	0.432241	4.82894	1.92048e-06	TRUE
		Autism spectrum disorder		0.778714	0.0527222	0.545027	1.0124	0.442572	0.069937	0.159064	0.726079	3.83798	0.000139208	TRUE	0.613584	0.173656	0.273218	0.95395	3.53333	0.0004408	TRUE
		Bipolar disorder		0.218084	0.0277559	0.0884261	0.347742	0.2116	0.0232325	0.106645	0.316556	0.179122	0.867814	FALSE	0.214289	0.0181165	0.178781	0.249798	11.8284	1.09532e-29	TRUE
		Major depressive disorder		0.311994	0.0220546	0.177827	0.446161	0.316907	0.0170414	0.220605	0.413208	0.17626	0.869965	FALSE	0.315051	0.0137203	0.28816	0.341943	22.9624	3.88487e-103	TRUE
		Obsessive compulsive disorder		0.573671	0.0531474	0.296998	0.850344	0.519797	0.046801	0.287488	0.752107	0.760747	0.455568	FALSE	0.544576	0.0443467	0.457657	0.631496	12.28	8.55171e-32	TRUE
		Schizophrenia		0.249664	0.0393868	0.0758934	0.423434	0.199527	0.039649	0.0336841	0.36537	0.897108	0.376053	FALSE	0.224687	0.0375399	0.151109	0.298266	5.9853	4.61411e-09	TRUE
	Cardiometabolic disease	Coronary Artery Disease		-0.00474319	0.0214901	-0.127889	0.118403	-0.0237714	0.0102437	-0.0777472	0.0302043	0.799284	0.432207	FALSE	-0.017913	0.0140686	-0.0454874	0.00966141	-1.27326	0.204467	FALSE
		Heart Failure		-0.0280623	0.0130187	-0.0984943	0.0423697	-0.00925381	0.0128959	-0.0792556	0.060748	1.02641	0.309069	FALSE	-0.0186147	0.0131295	-0.0443485	0.0071192	-1.41777	0.156808	FALSE
		Hypertension		-0.0206979	0.0119515	-0.0857581	0.0443624	-0.0116777	0.0145046	-0.0879655	0.06461	0.479941	0.644074	FALSE	-0.0168888	0.0102967	-0.0370703	0.00329272	-1.64022	0.100741	FALSE
		Peripheral Artery Disease		-0.0233489	0.0136824	-0.104688	0.0579907	0.0088917	0.015242	-0.0781702	0.0959536	1.57406	0.115404	FALSE	-0.00772705	0.0190892	-0.0451419	0.0296878	-0.404786	0.698797	FALSE
		Type 2 diabetes		-0.0425327	0.0221164	-0.141003	0.0559379	-0.0762499	0.0121781	-0.129429	-0.0230711	1.33546	0.182785	FALSE	-0.0626297	0.0206689	-0.103141	-0.0221186	-3.03014	0.00249813	FALSE
		Obesity		-0.151218	0.0171266	-0.236897	-0.0655392	-0.0629943	0.0306642	-0.197878	0.0718898	2.51187	0.0119652	FALSE	-0.110271	0.0473568	-0.203091	-0.017452	-2.32852	0.0197401	FALSE
Bulimia nervosa	Other mental disorder	Attention deficit hyperactivity disorder		0.55467	0.0909782	0.182313	0.927027	0.563197	0.0753738	0.272516	0.853878	0.0721734	0.947512	FALSE	0.559722	0.0582037	0.445643	0.673802	9.61661	1.9843e-20	TRUE
		Anxiety disorder		0.240051	0.025107	0.0933539	0.386749	0.357541	0.0319041	0.185454	0.529629	2.89395	0.00385285	FALSE	0.297323	0.0621336	0.175541	0.419105	4.78522	2.36033e-06	TRUE
		Autism spectrum disorder		0.783757	0.0699775	0.483121	1.08439	0.645992	0.0855393	0.314466	0.977518	1.24656	0.214337	FALSE	0.720219	0.0880414	0.547657	0.89278	8.18045	2.30426e-15	TRUE
		Bipolar disorder		0.316497	0.0328131	0.167926	0.465068	0.276277	0.0368888	0.116947	0.435608	0.814646	0.423087	FALSE	0.297796	0.0317617	0.235543	0.360049	9.37596	1.57858e-19	TRUE
		Major depressive disorder		0.330398	0.020153	0.211567	0.449229	0.389004	0.0263552	0.246611	0.531397	1.76644	0.0769512	FALSE	0.357837	0.0336045	0.291973	0.423702	10.6485	1.57861e-24	TRUE
		Obsessive compulsive disorder		0.71175	0.0657934	0.379772	1.04373	0.739404	0.0619033	0.445626	1.03318	0.306121	0.772231	FALSE	0.726347	0.0471643	0.633905	0.818789	15.4003	2.26841e-48	TRUE
		Schizophrenia		0.293261	0.0570675	0.0492239	0.537299	0.304981	0.0467013	0.118219	0.491742	0.158923	0.882979	FALSE	0.300252	0.0366316	0.228454	0.37205	8.19651	2.04181e-15	TRUE
	Cardiometabolic disease	Coronary Artery Disease		0.0310222	0.0227403	-0.095283	0.157327	0.00463827	0.015314	-0.0725099	0.0817865	0.962354	0.341203	FALSE	0.0152551	0.0186587	-0.0213159	0.0518261	0.81759	0.421351	FALSE
		Heart Failure		0.0540119	0.02926	-0.0994211	0.207445	0.0207373	0.0164343	-0.0645537	0.106028	0.991514	0.326317	FALSE	0.0330089	0.0228016	-0.0116822	0.0777	1.44766	0.148112	FALSE
		Hypertension		0.00872519	0.023119	-0.11326	0.13071	-0.00494419	0.0147218	-0.0789733	0.069085	0.49873	0.630614	FALSE	-0.000424661	0.0144086	-0.0286656	0.0278163	-0.0294727	0.978736	FALSE
		Peripheral Artery Disease		-0.0252237	0.0245569	-0.166724	0.116276	0.0541251	0.0228896	-0.070877	0.179127	2.36365	0.0179734	FALSE	0.0148735	0.0430766	-0.0695566	0.0993036	0.34528	0.742925	FALSE
		Type 2 diabetes		0.013954	0.0276144	-0.105217	0.133125	0.0388006	0.0253078	-0.0668584	0.14446	0.663336	0.517546	FALSE	0.0271279	0.0224333	-0.0168414	0.0710972	1.20927	0.228693	FALSE
		Obesity		0.0401641	0.0238874	-0.0756641	0.155992	0.180774	0.0345623	0.0354203	0.326128	3.34675	0.000859526	TRUE	0.108432	0.0733454	-0.0353248	0.252189	1.47838	0.139568	FALSE
Other eating disorder	Other mental disorder	Attention deficit hyperactivity disorder		0.777864	0.0895715	0.334475	1.22125	0.670016	0.0464783	0.473618	0.866414	1.06873	0.288972	FALSE	0.709447	0.0711315	0.57003	0.848865	9.97375	8.36321e-22	TRUE
		Anxiety disorder		0.487516	0.0248331	0.312026	0.663006	0.545641	0.0184731	0.436464	0.654819	1.87799	0.059983	FALSE	0.518425	0.0328594	0.45402	0.582829	15.7771	1.30771e-50	TRUE
		Autism spectrum disorder		0.999464	0.0739901	0.615006	1.38392	0.451175	0.0575385	0.206832	0.695519	5.84969	9.91418e-09	TRUE	0.723402	0.278115	0.178298	1.26851	2.6011	0.0092835	FALSE
		Bipolar disorder		0.397471	0.034118	0.210634	0.584308	0.34223	0.019403	0.250405	0.434056	1.40742	0.159911	FALSE	0.365113	0.0333801	0.299688	0.430538	10.938	9.52596e-26	TRUE
		Major depressive disorder		0.482695	0.024316	0.309285	0.656105	0.436884	0.0150029	0.348069	0.525699	1.60337	0.108711	FALSE	0.456912	0.0267817	0.40442	0.509404	17.0606	1.26402e-58	TRUE
		Obsessive compulsive disorder		0.981752	0.0858748	0.457686	1.50582	0.645062	0.046173	0.404967	0.885158	3.4532	0.000589309	TRUE	0.806224	0.175102	0.463024	1.14942	4.60431	5.44739e-06	TRUE
		Schizophrenia		0.433572	0.0372473	0.240929	0.626216	0.383099	0.0291403	0.255413	0.510785	1.06728	0.289647	FALSE	0.405496	0.034364	0.338143	0.47285	11.8	1.47732e-29	TRUE
	Cardiometabolic disease	Coronary Artery Disease		0.026233	0.0156132	-0.0786508	0.131117	0.038692	0.00856454	-0.00858315	0.0859671	0.69963	0.493981	FALSE	0.0347101	0.0101349	0.0148457	0.0545744	3.42482	0.000652288	TRUE
		Heart Failure		0.0388752	0.0168632	-0.0680736	0.145824	0.0341649	0.0116271	-0.0319523	0.100282	0.22996	0.829544	FALSE	0.0357247	0.0098915	0.0163374	0.0551121	3.61166	0.00033017	TRUE
		Hypertension		0.0274822	0.0144464	-0.0647088	0.119673	0.0163237	0.0116717	-0.0479849	0.0806323	0.600812	0.559368	FALSE	0.0210417	0.0107034	6.29823e-05	0.0420203	1.96588	0.0489354	FALSE
		Peripheral Artery Disease		0.0345662	0.0183794	-0.0935212	0.162654	0.0496587	0.0115861	-0.019669	0.118986	0.694657	0.497177	FALSE	0.0443075	0.0126551	0.0195035	0.0691116	3.50115	0.000495635	TRUE
		Type 2 diabetes		0.0937276	0.020844	-0.0150674	0.202523	0.0165231	0.0141611	-0.0482567	0.0813028	3.06375	0.00223949	FALSE	0.0537562	0.040581	-0.0257825	0.133295	1.32466	0.18642	FALSE
		Obesity		0.126875	0.0257286	-0.024013	0.277762	0.189641	0.0262756	0.0685624	0.310719	1.70678	0.0875445	FALSE	0.158089	0.0363723	0.0867991	0.229379	4.34641	1.71223e-05	TRUE
